# Information Technology in Screening and Identifying Unmet Social Needs: A Scoping Review

**DOI:** 10.1101/2024.10.18.24315603

**Authors:** Emre Sezgin, Daniel I Jackson, Samantha Boch, Mattina Davenport, Micah Skeens, Millie Dolce, Bianca Franklin, Lisa K. Militello, Elizabeth Lyman, Kelly Kelleher

## Abstract

**Background:** Social determinants of health (SDOH) affect health outcomes, with unmet social needs like food insecurity, housing instability, and lack of services contributing to poor outcomes, health disparities, and higher healthcare costs. Identifying these needs is vital for improving health and achieving equity. Information technology has emerged as a tool for screening and identifying unmet social needs.

**Objectives:** This scoping review examines how information technology is used to screen and identify unmet social needs among vulnerable populations and its impact on the assessment process.

**Methods:** Following PRISMA-ScR guidelines, we searched databases including MEDLINE, Embase, Scopus, ACM Digital Library, and Web of Science for studies published from 2010 to 2023. Eligible studies used technology to screen for and identify unmet social needs in populations with health and socioeconomic challenges. Data extraction focused on the types of technology, screening processes, and social needs identified.

**Results:** Our findings highlight a limited yet evolving landscape of technological applications. We identified 13 studies using tools like self-assessment surveys, tablet-based systems, and electronic portals. These tools were applied across diverse groups, such as refugees and patients in emergency departments. Innovative approaches, such as chatbots and multi-dimensional risk appraisal systems for older adults, showed potential. However, challenges included single-site studies, small samples, and integration issues with medical records. Effectiveness varied. The effectiveness of these tools in screening for unmet social needs shows mixed outcomes.

**Conclusions:** Information technology plays a pivotal role in improving the identification of unmet social needs. The findings underscore the need for broader, more integrated research to fully understand the impact of technology-based assessments and screening processes for social needs. Future efforts should focus on facilitated screening using technology both within and outside of the visit, ensuring the linkage to appropriate resources and care.
