## Appendix 2- Literature table for "Information Technology in Screening and Identifying Unmet Social Needs: A Scoping Review"

### Sheet: Sheet1
#	Title	Authors	Published Year	Study purpose	Technology	Intervention	Target group and sample size	Study Location and Multisite Status	Specific Instruments	Research methodology	Analysis	Major findings	Strengths	Limitations	Eligibility criteria reported	Citation (APA 7th)
1	A pilot with computer-assisted psychosocial risk-assessment for refugees	Ahmad, F.; Shakya, Y.; Li, J.; Khoaja, K.; Norman, C. D.; Lou, W.; Abuelaish, I.; Ahmadzi, H. M.	2012	The primary objective was to examine the potential of a computer assisted psychosocial risk assessment for refugee and the integration of medical and social services.	A touch-screen self-assessment survey completed on a touch-screen iPad	A touch-screen self-assessment survey completed on a touch-screen iPad in Dari/Farsi language while waiting to see a healthcare provider. It was a computer-assissted psychosocial risk assessment (CaPRA) survey	Afgan refugee patients > 18 years of age; speak and read Dari/Farsi or English, eligible for federal or provincial health care and visiting a participating provider; N= 64 eligible; 50 participants (20 men; 30 women)	Toronto, Canada - Single Site	Patient Intention Computerized Lifestyle Assessment Scale (CLAS) Patient Satisfaction	Pilot randomized control trial	Descriptive statistics; chi-square and t-test for two group comparisons. Some response categories were collapsed due to small sample size	72% of participants in the CaPRA group intended to visit a psychosocial counselor vs. 46% in usual care. CaPRA group participants agreed with the beenfits of the tool (mean=4 on 5 point scale) but were unsure about barriers to interact with clinicians or privacy info (mean =2.8). Both groups were alike in satisfaction (mean = 4.3).	randomized control trial; international; multi-lingual	Single site; limited sample size (? generalizability); Demographic differences between groups	Afgan refugee patients > 18 years of age; speak and read Dari/Farsi or English, eligible for federal or provincial health care and visiting a participating provider	Ahmad, F., Shakya, Y., Li, J., Khoaja, K., Norman, C. D., Lou, W., Abuelaish, I., & Ahmadzi, H. M. (2012). A pilot with computer-assisted psychosocial risk-assessment for refugees. BMC Medical Informatics and Decision Making, 12(1), 71. https://doi.org/10.1186/1472-6947-12-71
2	Using quality improvement and technology to improve social supports for hospitalized children	Fortin, K.; Vasan, A.; Wilson-Hall, C. L.; Brooks, E.; Rubin, D.; Scribano, P. V.	2021	To develop and test the feasibility of a caregiver self-administered social needs screener, a Web-based searchable community resource map, and a process map for implementation of these tools as part of social needs screening and referral on a pediatric inpatient unit.	The screening tool was programmed as a Research Electronic Data Capture (REDCap) survey and deployed by using electronic tablets. The resource map is a Web site database of community-based organizations (CBOs) searchable by social need category and geographic location. Search results can be filtered by programmatic characteristics and preferences such as language spoken and hours of operation.	An electronic screening tool, resource mapping Web site of community-based organizations (CBOs), EHR quality improvements access to intervention tools, and workflow for implementation.	caregivers, care team assisitants; 145 caregivers participated	Pennsylvania, US - Single Site	Patient Health Questionnaire-2	N/A quality improvement project	Descriptives, PDSA cycles and run charts	Thirty-four percent of caregivers endorsed $1 social need. The most common needs identified were depressive symptoms (23%), food insecurity (19%), and need for assistance with utilities (10%). All participants received information about the resource map, and 99% of caregivers with an identified need met with a social worker during their admission.	Strong use of QI methodology with multiple PDSA cycles and a well designed process map. Provided use of a web-based resource map.	inability to determine the number of resource map searches attributable to caregivers on the project unit. Did not assess whether families successfully linked to CBO referrals. Single site (? generalizability)	None	Fortin, K., Vasan, A., Wilson-Hall, C. L., Brooks, E., Rubin, D., & Scribano, P. V. (2021). Using quality improvement and technology to improve social supports for hospitalized children. Hospital Pediatrics, 11(10), 1120–1129. https://doi.org/10.1542/hpeds.2020-005800
3	Feasibility of Mobile Technology to Identify and Address Patients' Unmet Social Needs in a Primary Care Clinic	Palakshappa, D.; Benefield, A. J.; Furgurson, K. F.; Harley, M. G.; Bundy, R.; Moses, A.; Taxter, A. J.; Bensinger, A. S.; Cao, X.; Denizard-Thompson, N.; Rosenthal, G. E.; Miller, D. P.	2021	To determine the feasibility of using a mobile health system to screen for patients’ social needs.	A tablet-based system that screens patients for social needs, transmits results to the electronic health record, and alerts providers.	A tablet-based digital health system was developed to address patient's unmet social needs (using questions form the CMS AHC Health-Related Social Needs Quesionnaire). Once screened, the system automatically provided a list of community resources in the patients' after visit summary if the patient indicated an unmet need (e.g. food pantries, organizations that assist with housing) in addition to …	All adult patients (>18 years) that speak either English or Spanish, and presenting for a nonurgent visit at a primary care clinic in Wake Forest Baptist Health were eligible.The clinic is the largest primary care outpatient department in the WFBH system and the largest provider of Medicaid services in the state. A study coordinator attempted to approach every patient in the waiting room prior to…	North Carolina, US - Single Site	Reach, Effectiveness, Adoption, Implementation, Maintenance (RE-AIM) System Usability Scale (SUS) Provider Acceptability Survey	A single-arm investigative study was conducted to assess the feasibility, acceptability, and efficacy (1 month follow-up) a tablet based digital health system designed to address unmet social needs.	Bivariate analyses, chi square tests, and multivatie logistical regressions were used to test associations among covariates and whether the patient reported an unmet need and between covariates and those who reported accessing at least 1 community resource.	Overall, the study found the mobile health system to screen patients as feasible and acceptable (however, 20% of the patients required assistance with the tablet, such as help with entering responses). Approximately two thirds (68.5%, n = 150) of the participants screened positive for at least 1 unmet social need (116 [53.0%] for food insecurity, 86 [39.3%] for housing problems, and 74 [33.8%] fo…	RE-AIM (Reach, Effectiveness, Adoption, Implementation, Maintenance) framework was used to guide and to assess the outcomes in the study. Both English and Spanish speaking populations could use. Different types of providers were included in the assessment (physicians, advanced practice providers, nurses, and other staff membeers). Detailed tracking of study flow diagram.	This study is derived from one single study site, which hampers generalizability and concurrent state-wde use of NCCARE360, a statewide resource platform to allow for electronic referrals to community resources. In addition, it is unclear which intervention increased patients access to resources (e.g. the paper based list of resources or the meeting with the patient navigator).	All adult patients (>18 years) that speak either English or Spanish, and presenting for a nonurgent visit at a primary care clinic in Wake Forest Baptist Health were eligible.	Palakshappa, D., Benefield, A. J., Furgurson, K. F., Harley, M. G., Bundy, R., Moses, A., Taxter, A. J., Bensinger, A. S., Cao, X., Denizard-Thompson, N., Rosenthal, G. E., & Miller, D. P., Jr. (2021). Feasibility of mobile technology to identify and address patients’ unmet social needs in a primary care clinic. Population Health Management, 24(3), 385–392. https://doi.org/10.1089/pop.2020.0059
4	Screening for poverty and intervening in a primary care setting: An acceptability and feasibility study	Pinto, A. D.; Bondy, M.; Rucchetto, A.; Ihnat, J.; Kaufman, A.	2019	To assess the acceptability and feasibility of integrating an online tool to help identify financial benefits in primary care.	An online, web-based tool developed in collaboration with Prosper Canada (a national Canadian chairty) and with input from community orgnaizations and community health care center staff.	The study assessed the acceptability and feasibility of providers screening their patients for poverty using an online tool that also identifies financial benefits for which the patients could be eligible.	13 physicians were asked to use the online tool with as many patients as possible between 23 September 2015 and 23 October 2015 (N = 63 patients). Eligilbe patients were recruited by 13 providers during 1 month in 2015 at the Community Health Centre (CHC) in Toronto, Canada that serves a large number of low-income individuals and diverse communities, including a large number of refugees and other…	Toronto, Canada - Single Site	Poverty - "Do you ever have difficulty making ends meet at the end of the month?" Qualitative themes	A mixed-methods study - which included phsyician and participant feedback via surveys and focus groups (e.g. on use of the tool, perceivied value of physician led screening, phsyician confidence on identifying and suggesting resources, perceived value of the tool).	Descriptive analyses of survey responses data, and open edned resposes were organized thematically usig content analysis procedures.	A low number of physicians reported using the tool during patient encounters over the study duration, with each physician, on average, using the tool with fewer than five patients (despite being asked to use it with every patient seen). Overall, physicians found the screener to be a worthwhile tool (with some noting they learned more about their patients' lives), which could be modified to be mor…	Mixed methods design and inclusion of community and staff input on design of the online tool; physician choice in administering the tool (e.g. which was limited to either "new" patients or patients in which financial assistance came up during the appointment)	Lack of definition for "low-income." Low sample size (e.g. both physician and partiipant sample) and use of tool during study duration. In addition, study was limited by focusing on only one single primary care organization with limited generalizability.	Limited eligibility criteria included. Individuals attending one clinic during one month in 2015, and physician made the decision on whether or not the participant would be included.	Pinto, A. D., Bondy, M., Rucchetto, A., Ihnat, J., & Kaufman, A. (2019). Screening for poverty and intervening in a primary care setting: an acceptability and feasibility study. Family Practice, 36(5), 634–638. https://doi.org/10.1093/fampra/cmy129
5	Implementing a Social Determinants Screening and Referral Infrastructure During Routine Emergency Department Visits, Utah, 2017-2018	Wallace, A. S.; Luther, B.; Guo, J. W.; Wang, C. Y.; Sisler, S.; Wong, B.	2020	The purpose of this 2-phase, mixed-methods feasibility study was to develop and evaluate a process for systematically identifying social needs during routine health service delivery, for facilitating access to community-based supportive services, and for integrating existing clinical (ie, Epic) and community-based referral data systems.	Electronic portal via REDCap to export screening results to the 2-1-1 system; Epic data warehouse; database of community service referrals (2-1-1)	1) develop a clear social needs assessment, referral, and evaluation process; 2) examine the feasibility of implementing the social needs assessment and referral process during routine care delivery in the emergency department; and 3) examine the nature, quality, and usefulness of associating data from the social needs assessment, a database of community-based service referrals, and select fields…	ED patients at hospital in Utah during four one week time periods in 2017 and 2018. Collected 210 patient responses.	Utah, USA - Single Site	Social Needs Screening Toolkit	Evidence-based organizational improvement model	Wilcoxon signed rank test was used to examine number of visits 3 months before versus 3 months after the emergency department index date. The analyses compared 1) patients who expressed at least 1 need (n = 107) and patients with no reported needs (n = 55); and 2) patients whom 2-1-1 attempted to contact, those who received 2-1-1 services (n = 32), and those who did not receive 2-1-1 services (n …	Service use 3 months before versus 3 months after the emergency department index date show that patients with at least 1 social need had a significant increase in emergency department use (1.07 before vs 1.36 after, P = .03) while patients with no needs had an increase in primary care visits (0.24 before vs 0.56 after, P = .03) (Table 2). The trend of increased emergency department visits was als…	Screening tool was available in Spanish; demonstrated the ability to systematically screen and refer for emergency department patients’ unmet social needs in the ED	ED team members continued to raise questions about who should be conducting social needs screenings; team members reported discomfort asking questions they believed to be stigmatizing; patients questioned the purpose of the screening questions. In response, some emergency department team members expressed desire to facilitate self-completion of patient screening questions. However, observation of…	Patients in the ED who were screened for social needs over 25 days between Nov 2017 and July 2018	Wallace, A. S., Luther, B., Guo, J.-W., Wang, C.-Y., Sisler, S., & Wong, B. (2020). Implementing a Social Determinants Screening and Referral Infrastructure During Routine Emergency Department Visits, Utah, 2017-2018. Preventing Chronic Disease, 17, E45. https://doi.org/10.5888/pcd17.190339
6	Promoting independence, health and well-being for older people: a feasibility study of computer-aided health and social risk appraisal system in primary care	Walters, K.; Kharicha, K.; Goodman, C.; Handley, M.; Manthorpe, J.; Cattan, M.; Morris, S.; Clarke, C. S.; Round, J.; Iliffe, S.	2017	The aims of this study were to test the feasibility and costs of using Health Risk Appraisal for Older people (HRA-O) and Smarter Working in Social and Health Care project (SWISH) tools combined into a Multi-dimensional Risk Appraisal system for Older people (MRA-O), including local embedding and re-enforcement of use in routine primary care.	MRA-O software	Stage 1: tailor the MRA-O system to local needs, systems and services. Stage 2: conducting assessments using postal questionnaires with a random sample of older people registered with participating General Practices. Data were entered and automated personalised feedback was provided to individuals . A copy of the feedback report was scanned into participating patients’ GP health records and revie…	Total participants = 454, 171 Urban (Ealing) and 283 Semi-Rural (Hertfordshire), living in two localities in the UK representing urban and semi-rural locations, with different proportions of black and minority ethnic (BME) populations and different socio-economic characteristics.	London and Hertfordshire, UK - Multisite (5)	UK 2011 Census Multi-dimentional Risk Appraisal for Older people (MRA-O)	Feasibility study	Data from the MRA-O software were generated as Excel files and transferred to SPSS. Other data were directly entered in SPSS. Data were double entered and discrepancies resolved. Data were cross-checked by tabulations and histograms identifying missing data and anomalies and cleaned with reference to the original questionnaires. Descriptive data analysis was undertaken only, as the primary purpos…	Response rates to initial postal invitations were low (526/1550, 34%). Of these, 454/526 (86%) completed MRA-O assessments. Practices reviewed medical records of 143/454 (31.5%) of participants as a consequence of their responses, and actively followed up 110/454 (24.2%) of their patients.	This is a novel system that produces a personalised report on both health and social concerns, integrated into routine primary care. The MRA-O system is feasible to implement in routine practice in primary care, as a case-finding tool that can identify individual health and social needs and risks in the general population of older people.	Its use is greater amongst those who are owner-occupiers, from white ethnic groups, and the ‘younger old’ age groups (65–84 years). This type of intervention may increase inequalities in access.	Exclusion criteria: living in nursing or residential care settings; with severe incapacitating/life-threatening/terminal illness; unable to provide informed consent (e.g. with moderate to severe dementia/learning disability); where an assessment would be considered burdensome at the time of recruitment (e.g. very recent bereavement or life-threatening illness).	Walters, K., Kharicha, K., Goodman, C., Handley, M., Manthorpe, J., Cattan, M., Morris, S., Clarke, C. S., Round, J., & Iliffe, S. (2017). Promoting independence, health and well-being for older people: a feasibility study of computer-aided health and social risk appraisal system in primary care. BMC Family Practice, 18(1), 47. https://doi.org/10.1186/s12875-017-0620-6
7	An Open-Source Privacy-Preserving Large-Scale Mobile Framework for Cardiovascular Health Monitoring and Intervention Planning With an Urban African American Population of Young Adults: User-Centered Design Approach	Clifford, Gari; Nguyen, Tony; Shaw, Corey; Newton, Brittney; Francis, Sherilyn; Salari, Mohsen; Evans, Chad; Jones, Camara; Akintobi, Tabia Henry; Taylor, Herman, Jr.	2022	to develop a system design for the MOYO mobile data collection platform using the design requirements for an urban African American population. The function of the MOYO mobile platform is to gather longitudinal and granular environmental, psychosocial, behavioral, and clinical data from a population of young African American adults to reduce CVD risk factors.	cross-platform app through an agile design process to collect standardized health surveys, narratives, geolocated pollution, weather, food desert exposure data, physical activity,social networks, and physiology through point-of-care devices. A HIPAA–compliant cloud infrastructure was developed to collect, process, and review data, as well as generate alerts to allow automated signal processing an…	MOYO mobile platform	Urban African Americans, aged 18 to 29 years (n=505)	Georgia, USA - Multisite (3)	Patient Health Questionnaire-9 Kansas City Cardiomyopathy Questionnaire-12 Patient-Reported Outcomes Measurement Information System Global-10 Quality of ife, enjoyment, and satisfaction questionnaire Subjective Unites of Distress Scale Posttraumatic Stress Disorder Checklist MoodZoom Mood Swipe	"electronic cohort study;" CBPR + UCD via co-design sessions; The research team implemented the principles of CBPR in the recruitment and development of MOYO prototypes that addressed community-identified social, structural, physical, environmental, and policy priorities that impact CVD risk factors. User-centered design (UCD) employed to engage end-users in the development process; comined CBPR …	multivariable logistic regression. Additionally, bivariate analyses	A total of 9 themes (customization, incentive motivation, social engagement, awareness, education, or recommendations, behavior tracking, location services, access to health professionals,data user agreements, and health assessment) were identified from 297 prototype screens as images; elements that emerged can be organized into 4 overarching categories: individual, interpersonal, expert-informed…	Design CBPR + UCD; the system is constructed around a cloud platform, the analysis can be automated and scaled;	Integration with wearables has been demonstrated through a proof of concept, but we still warn users against the utility of crowdsourcing quasi-medical data, without standardization; other concerns about firmware or device updates mid-study could offset data collection	minclusion criteria were (1) self-identification as Black or African American, (2) aged between 18 and 29 years, and (3) own an iPhone operating system or Android-based smartphone.	Clifford, G., Nguyen, T., Shaw, C., Newton, B., Francis, S., Salari, M., Evans, C., Jones, C., Akintobi, T. H., & Taylor, H., Jr. (2022). An open-source privacy-preserving large-scale mobile framework for cardiovascular health monitoring and intervention planning with an urban African American population of young adults: User-centered design approach. JMIR Formative Research, 6(1), e25444. https:…
8	Challenges with text-based messaging platform to perform social needs assessments of patients presenting with COVID-19-like illness at an urban academic emergency department	Dommaraju, Sunil R.; Robinson, Dante; Khosla, Shaveta; Pobee, Ruth; Del Rios, Marina	2022	The objective of this work was to implement technology-based enrollment and patient engagement and reflect on the challenges encountered when using this method to conduct social needs assessment of patients presenting with COVID-19-like illness at an urban academic emergency department.	Text message with link to RedCap surveys	An online survey platform REDCap (Research Electronic Data Capture) was used, through which a standardized text message was sent to the mobile devices of eligible patients who tested positive for COVID-19. Patients were first provided with information on social services (e.g., health, food, transportation, housing). After e-consent, they were then asked to complete a social and health needs asses…	n=13 (8% response rate); urban, academic ER w/ primary service area of predominantly African-American/Black and Hispanic/Latino(a) neighborhoods; when compared to the overall city of Chicago, the PSA has lower levels of education (only 36% of individuals are a college graduate or higher) and higher levels of unemployment; 46% of individuals earn less than $39,999 in income, and high density of pu…	Illinois, US - Single Site	COVID-19 Testing Registry Brief Health Literacy Screen (3)	Feasibility; Quasi-experimental	multivariable logistic regression were performed	The results of the study suggest that our text-based recruitment platform is not a feasible tool to conduct a social needs assessment, in consideration of our specific study population. Most of the eligible participants who received a REDCap link via text message did not open the link and fewer consented to participate. Adding an incentive to the study did not increase enrollment.	findings stress the importance of studying and improving digital access and literacy to ensure equitable platforms in health communication	text messages invites may have been sent at inconvenient times or with a delay of hours to days from when the patient was seen in the ED; the recruitment text itself may have been written in terms that were not understandable or relatable in consideration of the social context of the patient population; the REDCap platform may have been too convoluted as it first required patients to navigate thr…	Patients who were 18 years or older, had been tested for COVID-19, and were discharged after being tested were eligible for inclusion in the registry.	Dommaraju, S. R., Robinson, D., Khosla, S., Pobee, R., & Del Rios, M. (2022). Challenges with text-based messaging platform to perform social needs assessments of patients presenting with COVID-19-like illness at an urban academic emergency department. Public Health in Practice (Oxford, England), 3(100249), 100249. https://doi.org/10.1016/j.puhip.2022.100249
9	Accuracy of Electronic Health Record Food Insecurity, Housing Instability, and Financial Strain Screening in Adult Primary Care	Harle, Christopher A.; Wu, Wei; Vest, Joshua R.	2023	Assessed the accuracy of EHR-based multidomain questionnaires using single-domain questionnaires on food insecurity, housing instability, and financial strain as external standards.	EPIC EHR-based	Patients completing EPIC EHR-based completed during visits, via phone, or email after the visit	826 adult patients receiving care at 1 of 11 primary care clinics in Indianapolis, Indiana and Gainesville, florida.	Indiana & Florida, USA - Multisite (11)	United States Department of Agriculture's Six-Item Short Form of Food Security Survey United States Department of Agriculture's Housing Instability Index Consumer Financial Protection Bureaeu's Fianncial Well-being Scale	Validation study	Compared differences in the percentage of patients with a positive screen for each social factor using a z test. In addition, they calculated sensitivity, specificity, positive predictive values, and the area under the curve (AUC).	The study found that the prevalences of food insecurity were not significantly between the EHR-based screening questionnaire and the single-domain questionnaire. There was a significant difference in the prevalence for housing instability. The prevaence from the EHR-based questionnaire was significantly lower than from the single-domain questionnaire, as was the case for financial strain as well.…	EHR-based food insecurity screening was accurate	Sampled from two health systems in two different states, so impacts generalization.	Adults receiving care in primary clinics between January and Septembere 2022 that completed EHR-based and single domain questionnaire concurrently in either English or Spanish.	Harle, C. A., Wu, W., & Vest, J. R. (2023). Accuracy of electronic health record food insecurity, housing instability, and financial strain screening in adult primary care. JAMA: The Journal of the American Medical Association, 329(5), 423–424. https://doi.org/10.1001/jama.2022.23631
10	Recording of Social Determinants in Computerized Medical Records in Primary Care Consultations: Quasi-Experimental Study	Rodoreda-Pallas, Berta; Lumillo-Gutierrez, Iris; Miro Catalina, Queralt; Torra Escarrer, Eva; Sanahuja Juncadella, Jaume; Morin Fraile, Victoria	2023	Design and evaluate an intervention to increase the recording of SDHs in computerized medical records in primary care consultations in the area of Central Catalonia (Spain).	eCAP program, an electronic patient health record system	The intervention consisted of nine 2-hr face-to-face training sessions for providers from all professions in three primary care services. The intervention consisted of introducing uniform defintions of the social determinants of health, reviewing 18 cases that providers may encounters, and a checklist was introduced to minimize the time burden on providers decing whether or not to record informat…	147 professionals who worked from September 23, 2019 to March 31, 2020. There were 39 professionals in the experimental group and 137 in the control group.	Central Catalonia, Spain - Multisite (22)	Intervention Checklist (5)	Quasi-experimental Study	Frequencies and percentages for categorical variables and the median with quartiles were calculated for numerical variables. Mann-Whitney test and chi-square/Fisher F test was used to compare the 2 groups baseline information. To analyze the differences in pre-intervention and post-intervention Wilcoxon test was used. A linear regression model was also used to estimate the effect of the group on …	Professionals who received the intervention labeled a higher median than those who had not, suggesting that the determinant existed but was not recorded. Comparing SDHs between the experimental group where diagnoses recorded during the 11 years prior to the intervention were also compared versus diagnoses recorded 6 months after the intervention, a significant difference (P<.001) can be observed.	Study focused on training providers to increase documentation of SDH in EHR	Study methods were noted but detailed very vagualy. The intervention group was very small compared to those in the control group.	Providers that authored the researchers to monitor the number of SDH entries recorded over 6 months. Control group consist of professionals who had some of the SDH labeled but did not participate in intervention. Randomization was not used. Providers came from nursing, social work, medicine, and dentistry.	Rodoreda-Pallàs, B., Lumillo-Gutiérrez, I., Miró Catalina, Q., Torra Escarrer, E., Sanahuja Juncadella, J., & Morin Fraile, V. (2023). Recording of social determinants in computerized medical records in primary care consultations: Quasi-experimental study. JMIR Formative Research, 7(1), e41706. https://doi.org/10.2196/41706
11	Screening for Both Child Behavior and Social Determinants of Health in Pediatric Primary Care	Berger-Jenkins, Evelyn; Monk, Catherine; DʼOnfro, Katherine; Sultana, Majeda; Brandt, Lisa; Ankam, Jyoti; Vazquez, Nadiuska; Lane, Mariellen; Meyer, Dodi	2019	to implement and evaluate comprehensive screening for child behavior and social determinants of health in a pediatric primary care setting. The study aimed to explore rates of referrals and follow-up for positive screens and investigate associations between reported parental concern for their child's behavior, child behavior symptoms, and social stressors.	The screening utilized the Survey of Well Being of Young Children (SWYC), a tool was administered both on paper and electronically using tablets to enhance ease of use and confidentiality.	The intervention involved routine screening using an adapted version of the SWYC for all children aged 6 months to 10 years during well-child visits. The screening tool included domains for parental concern, child behavior symptoms, and social stressors. Positive screens led to referrals and follow-up appointments with primary medical doctors (PMDs) and social workers.	The study was conducted in an urban pediatric practice affiliated with Columbia University Medical Center, involving 2028 screens administered over 18 months. A convenience sample of 349 medical records was reviewed for detailed analysis of referrals and follow-ups.	New York, USA - Single Site	Pediatric Symptoms Checklist 17 Patient Health Questionnaire-2 (PHQ-2) Partent's Concerns Questions The Baby Pediatric Symptom Checklist Survey of Well Being of Young Children (SWYC)	The study employed quality improvement methodology to implement the screening and establish workflows for documentation and management of positive screens. Data were collected on screen administration, documentation rates, and follow-up outcomes.	Descriptive statistics were used to analyze screen administration and documentation rates. Logistic regression was used to examine associations between parental concern and child behavior symptoms and social stressors. Data from medical records were reviewed to track referrals and follow-ups for positive screens.	The screening was initially administered using paper forms. However, to improve administration rates and address issues such as lost forms and ease of use, the study introduced an electronic method of administering the screen using tablets in the waiting room. This transition to tablet-based screening resulted in higher administration rates, reaching up to 90%. Although the tablet-based method im…	The use of technology in this study aimed to streamline the screening process, improve data collection and integration, and support healthcare providers in managing psychosocial health needs in pediatric primary care. The transition to electronic screening demonstrated potential benefits in administration rates	the need for better integration with existing medical record systems to ensure effective documentation and follow-up. Limitations also included the single-site study design, which may limit generalizability. The study did not collect follow-up data for those who did not complete the screens or for those not included in the convenience sample. Documentation rates remained a challenge, and incomple…	All children aged 6 months to 10 years presenting for well-child visits were eligible for the screening. Infants younger than 6 months and adolescents over 10 years were excluded to avoid screening burden. Non-English or non-Spanish speaking families were also excluded from the study.	Berger-Jenkins, E., Monk, C., DʼOnfro, K., Sultana, M., Brandt, L., Ankam, J., Vazquez, N., Lane, M., & Meyer, D. (2019). Screening for Both Child Behavior and Social Determinants of Health in Pediatric Primary Care. Journal of Developmental and Behavioral Pediatrics: JDBP, 40(6), 415–424. https://doi.org/10.1097/DBP.0000000000000676
12	HarborBot: A Chatbot for Social Needs Screening	Kocielnik R, Agapie E, Argyle A, Hsieh DT, Yadav K, Taira B, Hsieh G.	2020	to design and evaluate HarborBot, a chatbot intended to improve the recording and identification of SDOH in emergency departments. The study aimed to assess the chatbot's usability and its impact on data quality and user engagement, especially among patients with low health literacy​	HarborBot is a voice-enabled chatbot designed to facilitate social needs screening in emergency departments. It leverages natural language processing and text-to-speech technology to mimic human interaction, providing an engaging and comprehensible interface for users with varying levels of health literacy​	participants using HarborBot to complete a social needs survey, which was also administered through a traditional survey platform (SurveyGizmo) for comparison. The study compared user preferences, engagement levels, and data quality between the two platforms over the course of the study​	30 participants, including both high and low health literacy individuals, recruited from emergency departments and the general population in Seattle and Los Angeles. Participants ranged in age, education level, and ethnic backgrounds, with a focus on ensuring diversity	Washington & California, USA - Multisite (2)	National Aeronautics and Space Administration Task Load Index (NASA TLX) Rapid Estimate of Adult Health Literacy (REALM) Newest Vital Sign (NVS) O'Brian's Engagement Survey Willingness to Share Information Social Needs Survey from Los Angeles County Health Agency (LACHA)	study utilized a within-subjects design where each participant completed the survey on both HarborBot and SurveyGizmo in a randomized order. Data were collected through interaction logs, post-interaction surveys, and interviews. Quantitative data were analyzed using descriptive statistics and paired t-tests, while qualitative data were analyzed through thematic coding of interview transcripts	Quantitative analysis included calculating frequencies and percentages for categorical variables and medians with quartiles for numerical variables. Paired t-tests and linear mixed effects models were used to compare responses between HarborBot and SurveyGizmo. Qualitative data were analyzed to identify themes related to user experience and preferences​	The study found that low health literacy participants preferred HarborBot due to its engaging and comprehensible interface, while high health literacy participants preferred the traditional survey for its efficiency. Both platforms produced comparable data quality, with an 87% equivalence in responses. HarborBot was effective in increasing engagement and comprehension among low health literacy us…	Potential to improve data collection and user engagement in social needs screening, particularly for low health literacy populations. The use of a voice-enabled, conversational interface was making the tool accessible and user-friendly​	a small sample size, particularly for low health literacy participants, and the potential for bias due to the non-randomized recruitment method. The study duration was short, limiting the ability to assess long-term behavior changes. Some participants also found HarborBot to be pushy or robotic, indicating areas for improvement in the chatbot's design​	Participants were adults with conversational English proficiency .They were recruited from emergency departments and community centers, ensuring a diverse sample. Inclusion criteria focused on individuals with varying levels of health literacy and different demographic backgrounds	Kocielnik, R., Agapie, E., Argyle, A., Hsieh, D. T., Yadav, K., Taira, B., & Hsieh, G. (2019). HarborBot: A Chatbot for Social Needs Screening. AMIA ... Annual Symposium Proceedings / AMIA Symposium. AMIA Symposium, 2019, 552–561. https://www.ncbi.nlm.nih.gov/pubmed/32308849
13	Implementation Fidelity of Chatbot Screening for Social Needs: Acceptability, Feasibility, Appropriateness	Langevin, Raina; Berry, Andrew B L; Zhang, Jinyang; Fockele, Callan E; Anderson, Layla; Hsieh, Dennis; Hartzler, Andrea; Duber, Herbert C; Hsieh, Gary	2023	The purpose of this study was to evaluate the implementation fidelity of a chatbot for social needs screening in an emergency department setting. It aimed to investigate patient perceptions of the chatbot's acceptability, feasibility, and appropriateness, and assess its effectiveness in screening for social determinants of health.	The study utilized a chatbot designed to screen for social needs in the ED. The chatbot interacted with users via text and voice (output only), and was accessible on mobile phones and desktops. The chatbot used BotUI for the user interface and REDCap for data storage​	The intervention involved ED patients using the chatbot to complete a social needs screening questionnaire. The chatbot provided personalized recommendations for community resources based on the responses. Participants interacted with the chatbot on an iPad, with the option to use disposable headphones for privacy​	The study included 350 participants who completed the screening. Participants ranged in age from 18 to 90 years old and were diverse in race/ethnicity, education, and insurance status. Follow-up interviews were conducted with 22 participants to gain deeper insights into their perceptions​	Washington, USA - Single Site	Accountable Health Communities Health-Related Social Needs (AHC HRSN) Screening Tool Benefits Eligibility Screening Tool (BEST) Los Angeles County Health Agency (LACHA) screening guide Acceptability, Feasibility, and Appropriateness	a mixed-methods approach using concurrent triangulation. Quantitative data were collected through surveys, and qualitative data were gathered via follow-up interviews. The Emergency Severity Index (ESI) was used to identify eligible patients for the study​	Descriptive statistics were used to analyze survey data on demographic information and implementation measures. An inductive-deductive thematic approach was used to analyze interview transcripts, incorporating concepts from the Consolidated Framework for Implementation Research (CFIR)​	Participants rated the chatbot as acceptable, feasible, and appropriate for social needs screening, with average ratings of 3.93 (SD=0.99) for acceptability, 4.20 (SD=0.86) for feasibility, and 4.10 (SD=0.86) for appropriateness. Participants appreciated the chatbot's responsiveness, ease of use, efficiency, and ability to provide privacy during information disclosure. Some participants had conce…	The study's strengths include its mixed-methods approach, which provided a comprehensive evaluation of the chatbot's implementation. The diverse sample of participants and the real-world ED setting enhance the generalizability of the findings. The study also highlighted the chatbot's potential to engage a large, diverse patient population​	potential self-selection bias, as participants who had negative experiences might have been less likely to participate. The presence of the research team during recruitment and the novelty effect of the chatbot could have influenced participant feedback. The study was conducted in a single geographic region, which may limit the generalizability of the findings	at least 18 years old, spoke English or Spanish, and did not have an acute medical or psychiatric condition. Patients with an ESI score of 3-5 were included, ensuring they did not require immediate medical attention​	Langevin, R., Berry, A. B. L., Zhang, J., Fockele, C. E., Anderson, L., Hsieh, D., Hartzler, A., Duber, H. C., & Hsieh, G. (2023). Implementation Fidelity of Chatbot Screening for Social Needs: Acceptability, Feasibility, Appropriateness. Applied Clinical Informatics, 14(2), 374–391. https://doi.org/10.1055/a-2035-5342
